# Real-time hip biomechanics from smart garments via a physics-informed neural network

**DOI:** 10.64898/2026.05.06.26352104

**Authors:** Bradley M. Cornish, Claudio Pizzolato, David J. Saxby, Nathan R. Lyons, Yana A. Salchak, Matthew T.O. Worsey, David G. Lloyd, Laura E. Diamond

## Abstract

Tissue-level mechanical stimuli are primary drivers of tissue adaptation and can be optimised during conservative treatments to improve treatment outcomes for many highly prevalent musculoskeletal conditions. Current laboratory-based technologies limit our ability to connect conservative interventions such as exercise and movement modification with muscle, joint, and tissue-level mechanics, in natural environments. We introduce a physics-informed neural network (PINN) to estimate clinically relevant biomechanics from smart garments. By accounting for physiological dynamics of neural activation and muscle contraction, the PINN accurately predicted hip joint angles (RMSE <6 degrees), moments (RMSE 0.12 N·m/kg to 0.30 N·m/kg), and joint forces (RMSE 6 to 16%) from three inertial measurement units and four electromyographic sensors. We demonstrated that the trained PINN can be combined with a smart garment to estimate hip biomechanics, in real-time, during a gait retraining intervention aimed at modifying joint loading to treat hip osteoarthritis. The developed PINN and smart garment system may be adapted and generalised for personalised management or rehabilitation of a broad range of musculoskeletal diseases and injuries, in clinical, home, workplace, and sporting environments.
