## Supplementary table 1 for "Real-time hip biomechanics from smart garments via a physics-informed neural network"

### Sheet: Supplementary Table 1
	Supplementary Table 1. Multivariate linear model coefficients for estimation of Maximum isometric force
	Muscle	Predictors								Fit accuracy
Maximum isometric strength		Intercept	pelvis X	pelvis Y	pelvis Z	femur	tibia	Height	Mass	RMSE (N)	r2
	Adductor longus	350.458	727.148	-3817.68	2026.51	-730.858	--	505.365	10.1601	4.72629	0.999476
	Adductor brevis	227.041	-73.5012	108.865	-172.422	-398.796	--	269.627	5.67594	1.56487	0.999794
	Adductor magnus (distal)	314.752	438.48	-2170.97	1156.71	-491.061	--	281.078	5.67375	2.74352	0.999416
	Adductor magnus (middle)	314.752	438.48	-2170.97	1156.71	-491.061	--	281.078	5.67375	2.74352	0.999416
	Adductor magnus (proximal)	314.752	438.48	-2170.97	1156.71	-491.061	--	281.078	5.67375	2.74352	0.999416
	Gluteus maximus (lateral)	-23.2408	-962.17	3563.61	-2172.37	-490.438	--	499.798	10.7533	2.60798	0.999845
	Gluteus maximus (middle)	-33.2162	-1375.16	5093.19	-3104.8	-700.945	--	714.323	15.3688	3.72738	0.999845
	Gluteus maximus (medial)	-22.3896	-926.932	3433.1	-2092.81	-472.476	--	481.494	10.3595	2.51247	0.999845
	Gluteus medius (anterior)	-327.978	-1671.3	7069.39	-4265.22	-369.322	--	548.25	12.2486	3.02443	0.999856
	Gluteus medius (middle)	-229.484	-1169.4	4946.4	-2984.35	-258.412	--	383.607	8.57023	2.11617	0.999856
	Gluteus medius (posterior)	-261.31	-1331.58	5632.4	-3398.24	-294.25	--	436.808	9.7588	2.40966	0.999856
	Gluteus minimus (anterior)	66.5836	-343.747	1271.21	-809.209	-127.925	--	151.317	3.32748	0.805011	0.999841
	Gluteus minimus (middle)	70.2815	-362.838	1341.81	-854.151	-135.029	--	159.721	3.51228	0.84972	0.999841
	Gluteus minimus (posterior)	79.5298	-410.583	1518.38	-966.548	-152.798	--	180.739	3.97446	0.961534	0.999841
	Iliacus	15.7615	-1129.33	3718.1	-2280.22	-380.614	--	521.066	11.1426	2.70378	0.99984
	Psoas	-1428	-2792.64	11223.8	-6566.56	-529.739	--	1058.51	22.9295	5.95344	0.99985
	Adductor magnus (ischial)	314.752	438.48	-2170.97	1156.71	-491.061	--	281.078	5.67375	2.74352	0.999416
	Piriformis	496.783	-1191.94	5029.98	-3229.24	-254.36	--	287.349	6.58282	2.41668	0.999614
	Biceps femoris long head	804.632	708.846	-3535.17	1972.13	-1006.51	-162.176	552.456	11.0785	5.88717	0.999377
	Gracilis	175.323	221.611	-1094.53	606.449	-207.032	-48.4589	127.506	2.55373	1.40173	0.999345
	Rectus femoris	1042.3	1121.08	-6022.41	3199.04	-1558.24	-229.187	1065.44	21.4096	9.4807	0.999583
	Sartorius	94.3145	176.44	-948.616	499.794	-154.258	-45.0289	138.485	2.80488	1.24073	0.999596
	Semimembranosus	1053.06	1181.26	-5879.15	3261.61	-1402.07	-168.412	785.335	15.6372	8.76263	0.999333
	Semitendinosus	339.891	723.182	-3590.79	1968.63	-420.917	-111.546	313.615	6.23481	3.68155	0.999287
	Tensor fascia latae	5.28147	533.099	-2841.97	1509.08	-295.767	-38.2989	328.085	6.4808	3.4312	0.9995
Optimal msucle fibre length										RMSE (mm)	r2
	Adductor longus	0.00456322	0.067626	-0.0518869	0.0807995	-0.00150356	--	--	--	0.0819022	0.999908
	Adductor brevis	0.00921491	0.0536254	-0.0893979	0.0913707	0.0222559	--	--	--	0.247445	0.998679
	Adductor magnus (distal)	-0.00024255	0.0240273	0.121686	0.0315335	0.00103824	--	--	--	0.0310684	0.999992
	Adductor magnus (middle)	0.00863166	0.017014	-0.0176803	0.107707	0.00539467	--	--	--	0.129096	0.999754
	Adductor magnus (proximal)	0.0121429	0.0407847	-0.107965	0.0965783	0.0424833	--	--	--	0.29206	0.997732
	Gluteus maximus (lateral)	-0.0345966	-0.0372148	0.501271	-0.249239	0.0401227	--	--	--	0.551716	0.996944
	Gluteus maximus (middle)	-0.0327313	-0.00785334	0.445122	-0.227854	0.0557418	--	--	--	0.318291	0.999349
	Gluteus maximus (medial)	-0.0146396	0.0278635	0.270802	-0.116345	0.0364699	--	--	--	0.337107	0.999171
	Gluteus medius (anterior)	0.0108834	0.022292	-0.107129	0.0751856	0.05537	--	--	--	0.210531	0.99817
	Gluteus medius (middle)	0.00358681	0.00995119	-0.0186244	0.0192389	0.0647526	--	--	--	0.142609	0.999462
	Gluteus medius (posterior)	-0.00191264	0.00455354	0.0547709	-0.0245076	0.0520574	--	--	--	0.146134	0.999362
	Gluteus minimus (anterior)	0.0133087	0.0272053	-0.129454	0.0839192	0.0624992	--	--	--	0.28043	0.997415
	Gluteus minimus (middle)	0.00921928	0.0187884	-0.0854036	0.0594258	0.0501551	--	--	--	0.192134	0.998185
	Gluteus minimus (posterior)	0.00178196	0.00434435	-0.000284136	0.00914714	0.0179924	--	--	--	0.0810678	0.998398
	Iliacus	-0.0429883	-0.0674553	0.611479	-0.311248	0.0171558	--	--	--	0.453277	0.996515
	Psoas	-0.0260479	0.00364514	0.373898	-0.195388	0.0229245	--	--	--	0.424374	0.998089
	Adductor magnus (ischial)	-0.0013729	0.0408712	0.108686	0.0104314	0.000683181	--	--	--	0.0153447	0.999998
	Piriformis	-0.00238786	0.00120731	0.0405023	-0.0229279	0.0155804	--	--	--	0.0457536	0.999529
	Biceps femoris long head	-0.00107412	0.0314195	0.0557711	-0.00896032	-0.00298517	0.0262651	--	--	0.0234526	0.999991
	Gracilis	0.00139296	-0.00218689	0.0504051	0.077562	-0.00744914	0.105103	--	--	0.016621	0.999999
	Rectus femoris	0.0299875	0.0373513	-0.0349936	0.0338237	-0.00731411	0.00687669	--	--	0.0520556	0.999849
	Sartorius	0.0121606	0.14132	0.032611	0.0986925	-0.00628675	0.0998354	--	--	0.200476	0.999956
	Semimembranosus	-0.00100561	0.0219569	0.0434547	-0.00689703	-0.00788406	0.0388799	--	--	0.00519904	0.999999
	Semitendinosus	-0.0018657	0.0512522	0.0826176	-0.00748835	-0.00644206	0.0795704	--	--	0.012798	0.999999
	Tensor fascia latae	0.00818651	0.0333567	-0.0652602	0.0682875	0.0348287	0.00065545	--	--	0.244744	0.99836
Tendon slack length										RMSE (mm)	r2
	Adductor longus	-0.00525029	-0.0738379	0.0498899	-0.0508838	0.220863	--	--	--	0.144622	0.999932
	Adductor brevis	-0.0112543	-0.0582934	0.101767	-0.0564928	0.078621	--	--	--	0.335491	0.996765
	Adductor magnus (distal)	-0.00153733	-0.0181179	-0.110119	-0.027659	0.247166	--	--	--	0.0643882	0.999992
	Adductor magnus (middle)	-0.0110377	-0.0234852	0.044959	-0.0882671	0.14543	--	--	--	0.176427	0.999841
	Adductor magnus (proximal)	-0.0120765	-0.0352493	0.106812	-0.0357501	0.037779	--	--	--	0.295908	0.988213
	Gluteus maximus (lateral)	0.0371822	0.0915292	-0.427639	0.274148	0.0314542	--	--	--	0.573777	0.983258
	Gluteus maximus (middle)	0.034019	0.0753118	-0.397359	0.25965	0.0573968	--	--	--	0.378561	0.994696
	Gluteus maximus (medial)	0.0155929	0.0271633	-0.243578	0.158956	0.103158	--	--	--	0.444372	0.996568
	Gluteus medius (anterior)	-0.0155238	-0.0315433	0.25416	-0.104634	-0.0153666	--	--	--	0.287254	0.994098
	Gluteus medius (middle)	-0.0051733	-0.00845316	0.151535	-0.0287288	-0.0262304	--	--	--	0.190932	0.998831
	Gluteus medius (posterior)	0.0024954	0.0084707	0.00393847	0.0376018	-0.0135487	--	--	--	0.197152	0.997201
	Gluteus minimus (anterior)	-0.0200188	-0.0340804	0.269685	-0.125416	-0.0347002	--	--	--	0.397459	0.986515
	Gluteus minimus (middle)	-0.0138735	-0.0280395	0.214178	-0.0916151	-0.0235717	--	--	--	0.279529	0.991538
	Gluteus minimus (posterior)	-0.00330485	-0.00135503	0.058341	-0.0177568	0.0156458	--	--	--	0.140784	0.997108
	Iliacus	0.0316377	0.083929	-0.374367	0.237341	0.0412215	--	--	--	0.398875	0.993173
	Psoas	0.0226284	0.0199245	-0.213209	0.185029	0.0292653	--	--	--	0.410461	0.990131
	Adductor magnus (ischial)	0.000472914	-0.0266628	-0.118317	-0.010105	0.369299	--	--	--	0.0394171	0.999998
	Piriformis	0.00336072	0.0233006	-0.0222154	0.0834024	0.0178211	--	--	--	0.0750042	0.999882
	Biceps femoris long head	0.00071766	-0.00461527	-0.065748	0.0133778	0.394443	-0.00823225	--	--	0.0426213	0.999999
	Gracilis	-0.00406674	-0.0067675	-0.043722	-0.0868973	0.399532	-0.0778899	--	--	0.0464564	0.999998
	Rectus femoris	0.0064744	-0.0523852	0.0975215	-0.0547844	0.415947	0.0542501	--	--	0.0831178	0.999996
	Sartorius	-0.015336	-0.148552	0.0578893	-0.115239	0.392651	-0.016322	--	--	0.277586	0.999933
	Semimembranosus	0.000857425	0.00527447	-0.0508368	0.00937455	0.402327	-0.0344129	--	--	0.0128972	1
	Semitendinosus	0.00155735	-0.0294489	-0.0992816	0.011002	0.401033	-0.0421036	--	--	0.0249906	0.999999
	Tensor fascia latae	-0.0141071	-0.043771	0.208368	-0.0988501	0.373021	0.0399835	--	--	0.359094	0.999919
Pelvis, femur, and tibia predictors are inputted as ratios between subject-specific body segment length measurements and reference model body segment lengths
